# A study of the benefits of vaccine mandates and vaccine passports for SARS-CoV-2

**DOI:** 10.1101/2021.11.10.21266188

**Authors:** Aaron Prosser, David L. Streiner

**Affiliations:** Department of Psychiatry and Behavioural Neurosciences, McMaster University

## Abstract

**Objective:** To evaluate the benefits of vaccine mandates and vaccine passports (VMVP) for SARS-CoV-2 by estimating the benefits of vaccination and exclusion of unvaccinated people from different settings.

**Methods:** Quantified the benefits of vaccination using meta-analyses of randomized controlled trials (RCTs), cohort studies, and transmission studies to estimate the relative risk reduction (RRR), absolute risk reduction (ARR), and number needed to vaccinate (NNV) for transmission, infection, and severe illness/hospitalization. Estimated the baseline infection risk and the baseline transmission risks for different settings. Quantified the benefits of exclusion using these data to estimate the number of unvaccinated people needed to exclude (NNE) to prevent one transmission in different settings. Modelled how the benefits of vaccination and exclusion change as a function of baseline infection risk. Studies were identified from recent systematic reviews and a search of MEDLINE, MEDLINE In-Process, Embase, Global Health, and Google Scholar.

**Results:** Data on infection and severe illness/hospitalization were obtained from 10 RCTs and 19 cohort studies of SARS-CoV-2 vaccines, totalling 5,575,049 vaccinated and 4,341,745 unvaccinated participants. Data from 7 transmission studies were obtained, totalling 557,020 index cases, 49,328 contacts of vaccinated index cases, and 1,294,372 contacts of unvaccinated index cases. The estimated baseline infection risk in the general population is 3.04%. The estimated breakthrough infection risk in the vaccinated population is 0.57%. Vaccines are very effective at reducing the risk of infection (RRR=88%, ARR=2.59%, NNV=39) and severe illness/hospitalization (RRR=89%, ARR=0.15%, NNV=676) in the general population. While the latter effect is small, vaccines nearly eliminate the baseline risk of severe illness/hospitalization (0.16%). Among an infected person’s closest contacts (primarily household members), vaccines reduce transmission risk (RRR=41%, ARR=11.04%, NNV=9). In the general population, the effect of vaccines on transmission risk is likely very small for most settings and baseline infection risks (NNVs ≥ 1,000). Infected vaccinated people have a nontrivial transmission risk for their closest contacts (14.35%), but it is less than unvaccinated people (23.91%). The transmission risk reduction gained by excluding unvaccinated people is very small for most settings: healthcare (NNE=4,699), work/study places (NNE=2,193), meals/gatherings (NNE=531), public places (NNE=1,731), daily conversation (NNE=587), and transportation (NNE=4,699). Exclusion starts showing benefits on transmission risk for some settings when the baseline infection risk is between 10% to 20%.

**Conclusions:** The benefits of VMVP are clear: the coercive element to these policies will likely lead to increased vaccination levels. Our study shows that higher vaccination levels will drive infections lower and almost eliminate severe illness/hospitalization from the general population. This will substantially lower the burden on healthcare systems. The benefits of exclusion are less clear. The NNEs suggest that hundreds, and even thousands, of unvaccinated people may need to be excluded from various settings to prevent one SARS-CoV-2 transmission from unvaccinated people. Therefore, consideration of the costs of exclusion is warranted, including staffing shortages from losing unvaccinated healthcare workers, unemployment/unemployability, financial hardship for unvaccinated people, and the creation of a class of citizens who are not allowed to fully participate in many areas of society.

**Registration:** This study is not registered.

**Funding:** This study received no grant from any funding agency, commercial, or not-for-profit sectors. It has also received no support of any kind from any individual or organization.
