## Supplementary material for "A study of the benefits of vaccine mandates and vaccine passports for SARS-CoV-2": dat_Zhao_etal

### Sheet: higher quality studies
setting	transmission_risk	lb	ub
household	0.12	0.098	0.142
healthcare	0.007	0.004	0.011
workstudy	0.015	0.008	0.023
mealgathering	0.062	0.046	0.079
publicplace	0.019	0.011	0.026
conversation	0.056	0	0.113
transport	0.007	0.003	0.012
